# A Versatile, Spectrophotometer-Based, Quantitative, Visual, Bias-Reducing Method for Human Skin Colour Measurement and Classification

**DOI:** 10.64898/2026.07.27.26358883

**Authors:** Ophelia E. Dadzie, Richard A. Sturm, Sibel Ali, Damilola Fajuyigbe, Antoine Petit, Nina G. Jablonski, George Yu

## Abstract

We evaluated an inexpensive portable hand-held spectrophotometer for skin colour measurement and classification. Under standardised conditions, skin reflectance and colorimetric data were collected from 40 participants of diverse ancestral backgrounds at three anatomical sites: forehead (FH), right posterior forearm (FA), and right upper inner arm (RUA). Demographic and ancestral data, Fitzpatrick Skin Phototype classification, standardised iPhone 13 images, and visual and device-based skin colour matches were also obtained. Participants spanned the five-point EHSCS scale; visually matched Pantone SkinTone colours numbered 25 for FH, 33 for FA, and 28 for RUA. ITA values derived from colorimetric data were used to generate site-specific classifications using the five-point EHSCS, seven-point ITA scale incorporating Del Bino categories, and ten-point MST categories defined by Ulrich or Lipnick. This versatile spectrophotometer-based approach supports affordable, reproducible, race-, ethnicity-, and ancestry-independent skin colour measurement and classification across multiple scales for dermatologists and other users.
