## Supplementary Table 2 for "A Versatile, Spectrophotometer-Based, Quantitative, Visual, Bias-Reducing Method for Human Skin Colour Measurement and Classification"

### Sheet: Sheet1
Table S2 Skin colour type on FH for 40 patients on EHSCS, ITA and MSK scales
Subject/Measured Position	ITA	ITA to EHSCS	EHSCS scale	ITA Scale	ITA Scale	ITA to MST (Ulrich)	MST (Ulrich)	ITA to MST (Lipnick Q1 to Q3)	MST (Lipnick Q1 to Q3)
001FH	-67.7356	ITA <-50	5	ITA <-50	Very Dark	(−66.87, −81.33)	9	Between −62.83 to −42.46 and −72.96 to −72.26	Between I and J
002FH	-69.2854	ITA <-50	5	ITA <-50	Very Dark	(−66.87, −81.33)	9	Between −62.83 to −42.46 and −72.96 to −72.26	Between I and J
003FH	37.0258	ITA >28	1	28 < ITA <41	Intermediate	(57.53, 30.61)	5	27.67–39.04 and 35.88–47.81	D and C
004FH	15.8769	-10 < ITA <28	2	10< ITA <28	Tan	(30.61, −4.63)	6	4.42–19.57 and 17.15–29.57	F and E
005FH	-1.74893	-10 < ITA <28	2	-30< ITA <10	Brown	(30.61, −4.63)	6	Between −23.32 to −5.61 and 4.42–19.57	Between G and F
006FH	3.51401	-10 < ITA <28	2	-30< ITA <10	Brown	(30.61, −4.63)	6	Between −23.32 to −5.61 and 4.42–19.57	Between G and F
007FH	-3.37124	-10 < ITA <28	2	-30< ITA <10	Brown	(30.61, −4.63)	6	Between −23.32 to −5.61 and 4.42–19.57	Between G and F
008FH	0.242147	-10 < ITA <28	2	10< ITA <28	Tan	(30.61, −4.63)	6	Between −23.32 to −5.61 and 4.42–19.57	Between G and F
009FH	27.1509	-10 < ITA <28	2	10< ITA <28	Tan	(30.61, −4.63)	6	17.15–29.57	E
010FH	45.023	ITA >28	1	41 < ITA <55	Light	(57.53, 30.61)	5	17.15–29.57	E
011FH	-10.6761	-30 < ITA <-10	3	-30< ITA <10	Brown	(−4.63, −37.77)	7	−23.32 to −5.61	G
012FH	44.2869	ITA >28	1	41 < ITA <55	Light	(57.53, 30.61)	5	35.88–47.81 and 38.79–48.73	C and B
013FH	3.52635	-10 < ITA <28	2	-30< ITA <10	Brown	(30.61, −4.63)	6	Between −23.32 to −5.61 and 4.42–19.57	Between G and F
014FH	42.517	ITA >28	1	28 < ITA <41	Intermediate	(57.53, 30.61)	5	38.79–48.73 and 43.94–56.15	B and A
015FH	39.475	ITA >28	1	28 < ITA <41	Intermediate	(57.53, 30.61)	5	35.88–47.81 and 38.79–48.73	C and B
016FH	-36.5129	-50 < ITA <-30	4	-50< ITA <-30	Dark	(−4.63, −37.77)	7	−54.51 to −28.67	H
017FH	29.2868	ITA >28	1	28 < ITA <41	Intermediate	(30.61, −4.63)	6	27.67–39.04	D
018FH	28.3575	ITA >28	1	28 < ITA <41	Intermediate	(30.61, −4.63)	6	27.67–39.04	D
019FH	33.0054	ITA >28	1	28 < ITA <41	Intermediate	(57.53, 30.61)	5	27.67–39.04	D
020FH	-15.0706	-30 < ITA <-10	3	-30< ITA <10	Brown	(−4.63, −37.77)	7	−23.32 to −5.61	G
021FH	40.3631	ITA >28	1	28 < ITA <41	Intermediate	(57.53, 30.61)	5	38.79–48.73 and 43.94–56.15	B and A
022FH	10.7349	-10 < ITA <28	2	-30< ITA <10	Brown	(30.61, −4.63)	6	4.42–19.57	F
023FH	-16.5352	-30 < ITA <-10	3	-30< ITA <10	Brown	(−4.63, −37.77)	7	−23.32 to −5.61	G
024FH	24.1322	-10 < ITA <28	2	10< ITA <28	Tan	(30.61, −4.63)	6	17.15–29.57	E
025FH	17.7057	-10 < ITA <28	2	10< ITA <28	Tan	(30.61, −4.63)	6	4.42–19.57 and 17.15–29.57	F and E
026FH	11.2486	-10 < ITA <28	2	-30< ITA <10	Brown	(30.61, −4.63)	6	4.42–19.57	F
027FH	-9.23879	-30 < ITA <-10	3	-30< ITA <10	Brown	(−4.63, −37.77)	7	−23.32 to −5.61	G
028FH	-4.12146	-10 < ITA <28	2	-30< ITA <10	Brown	(−4.63, −37.77)	7	Between −23.32 to −5.61 and 4.42–19.57	Between G and F
029FH	-45.6742	-50 < ITA <-30	4	-50< ITA <-30	Dark	(−37.77, −66.87)	8	−62.83 to −42.46	I
030FH	-31.1793	-30 < ITA <-10	3	-30< ITA <10	Brown	(−4.63, −37.77)	7	−54.51 to −28.67	H
031FH	-28.0725	-30 < ITA <-10	3	-30< ITA <10	Brown	(−4.63, −37.77)	7	Between −54.51 to −28.67 and −23.32 to −5.61	Between H and G
032FH	39.3921	ITA >28	1	28 < ITA <41	Intermediate	(57.53, 30.61)	5	35.88–47.81 and 38.79–48.73	C and B
033FH	-22.7717	-30 < ITA <-10	3	-30< ITA <10	Brown	(−4.63, −37.77)	7	−23.32 to −5.61	G
034FH	-53.8354	ITA <-50	5	ITA <-50	Very Dark	(−37.77, −66.87)	8	−54.51 to −28.67	H
035FH	-28.9265	-30 < ITA <-10	3	-30< ITA <10	Brown	(−4.63, −37.77)	7	−54.51 to −28.67	H
036FH	-47.2292	-50 < ITA <-30	4	-50< ITA <-30	Dark	(−37.77, −66.87)	8	−54.51 to −28.67	H
037FH	33.9784	ITA >28	1	28 < ITA <41	Intermediate	(57.53, 30.61)	5	27.67–39.04	D
038FH	22.0886	-10 < ITA <28	2	10< ITA <28	Tan	(30.61, −4.63)	6	17.15–29.57	E
039FH	32.0585	ITA >28	1	28 < ITA <41	Intermediate	(57.53, 30.61)	5	27.67–39.04	D
040FH	34.3647	ITA >28	1	28 < ITA <41	Intermediate	(57.53, 30.61)	5	27.67–39.04	D
