## Supplementary Table 3 for "A Versatile, Spectrophotometer-Based, Quantitative, Visual, Bias-Reducing Method for Human Skin Colour Measurement and Classification"

### Sheet: Sheet1
Table S3 Skin colour type on FA for 40 patients on EHSCS, ITA and MSK scales
Subject/Measured Position	ITA	ITA to EHSCS	EHSCS scale	ITA Scale	ITA Scale	ITA to MST (Ulrich)	MST (Ulrich)	ITA to MST (Lipnick Q1 to Q3)	MST (Lipnick Q1 to Q3)
001FA	-42.2566	-50 < ITA <-30	4	-50< ITA <-30	Dark	(−4.63, −37.77)	7	−62.83 to −42.46	I
002FA	-35.4094	-50 < ITA <-30	4	-50< ITA <-30	Dark	(−4.63, −37.77)	7	−54.51 to −28.67	H
003FA	49.5847	ITA >28	1	41 < ITA <55	Light	(57.53, 30.61)	5	43.94–56.15	A
004FA	29.9321	-10 < ITA <28	2	10< ITA <28	Tan	(30.61, −4.63)	6	27.67–39.04	D
005FA	-4.45507	-10 < ITA <28	2	-30< ITA <10	Brown	(−4.63, −37.77)	7	Between −23.32 to −5.61 and 4.42–19.57	Between G and F
006FA	15.0752	-10 < ITA <28	2	10< ITA <28	Tan	(30.61, −4.63)	6	4.42–19.57	F
007FA	12.1271	-10 < ITA <28	2	10< ITA <28	Tan	(30.61, −4.63)	6	4.42–19.57	F
008FA	5.76002	-10 < ITA <28	2	-30< ITA <10	Brown	(30.61, −4.63)	6	4.42–19.57	F
009FA	28.2059	-10 < ITA <28	2	10< ITA <28	Tan	(30.61, −4.63)	6	17.15–29.57 and 27.67–39.04	E and D
010FA	41.5741	ITA >28	1	28 < ITA <41	Intermediate	(57.53, 30.61)	5	35.88–47.81 and 38.79–48.73	C and B
011FA	-7.31092	-10 < ITA <28	2	-30< ITA <10	Brown	(−4.63, −37.77)	7	−23.32 to −5.61	G
012FA	21.4493	-10 < ITA <28	2	10< ITA <28	Tan	(30.61, −4.63)	6	17.15–29.57	E
013FA	3.94387	-10 < ITA <28	2	-30< ITA <10	Brown	(30.61, −4.63)	6	Between −23.32 to −5.61 and 4.42–19.57	Between G and F
014FA	55.0479	ITA >28	1	ITA >55	Very Light	(57.53, 30.61)	5	43.94–56.15	A
015FA	33.0131	ITA >28	1	28 < ITA <41	Intermediate	(57.53, 30.61)	5	27.67–39.04	D
016FA	-29.0694	-30 < ITA <-10	3	-30< ITA <10	Brown	(−4.63, −37.77)	7	−54.51 to −28.67	H
017FA	37.1374	ITA >28	1	28 < ITA <41	Intermediate	(57.53, 30.61)	5	27.67–39.04 and 35.88–47.81	D and C
018FA	-17.335	-30 < ITA <-10	3	-30< ITA <10	Brown	(−4.63, −37.77)	7	−23.32 to −5.61	G
019FA	43.5165	ITA >28	1	28 < ITA <41	Intermediate	(57.53, 30.61)	5	38.79–48.73	B
020FA	-5.55417	-10 < ITA <28	2	-30< ITA <10	Brown	(−4.63, −37.77)	7	Between −23.32 to −5.61 and 4.42–19.57	Between G and F
021FA	31.7671	ITA >28	1	28 < ITA <41	Intermediate	(57.53, 30.61)	5	27.67–39.04	D
022FA	-1.34374	-10 < ITA <28	2	-30< ITA <10	Brown	(30.61, −4.63)	6	Between −23.32 to −5.61 and 4.42–19.57	Between G and F
023FA	-27.2395	-30 < ITA <-10	3	-30< ITA <10	Brown	(−4.63, −37.77)	7	Between −54.51 to −28.67 and −23.32 to −5.61	Between H and G
024FA	10.7772	-10 < ITA <28	2	10< ITA <28	Tan	(30.61, −4.63)	6	4.42–19.57	F
025FA	18.866	-10 < ITA <28	2	10< ITA <28	Tan	(30.61, −4.63)	6	4.42–19.57 and 17.15–29.57	F and E
026FA	43.5329	ITA >28	1	41 < ITA <55	Light	(57.53, 30.61)	5	35.88–47.81 and 38.79–48.73	C and B
027FA	-14.4285	-30 < ITA <-10	3	-30< ITA <10	Brown	(−4.63, −37.77)	7	−23.32 to −5.61	G
028FA	14.276	-10 < ITA <28	2	10< ITA <28	Tan	(30.61, −4.63)	6	4.42–19.57	F
029FA	-12.7885	-30 < ITA <-10	3	-30< ITA <10	Brown	(−4.63, −37.77)	7	−23.32 to −5.61	G
030FA	-35.5338	-50 < ITA <-30	4	-50< ITA <-30	Dark	(−4.63, −37.77)	7	−54.51 to −28.67	H
031FA	-43.1035	-50 < ITA <-30	4	-50< ITA <-30	Dark	(−37.77, −66.87)	8	−62.83 to −42.46 and −54.51 to −28.67	I and H
032FA	-12.45	-30 < ITA <-10	3	-30< ITA <10	Brown	(−4.63, −37.77)	7	−23.32 to −5.61	G
033FA	3.19954	-10 < ITA <28	2	-30< ITA <10	Brown	(30.61, −4.63)	6	Between −23.32 to −5.61 and 4.42–19.57	Between G and F
034FA	-49.8646	-50 < ITA <-30	4	-50< ITA <-30	Dark	(−37.77, −66.87)	8	−62.83 to −42.46 and −54.51 to −28.67	I and H
035FA	-20.0115	-30 < ITA <-10	3	-30< ITA <10	Brown	(−4.63, −37.77)	7	−23.32 to −5.61	G
036FA	-32.2906	-50 < ITA <-30	4	-50< ITA <-30	Dark	(−4.63, −37.77)	7	−54.51 to −28.67	H
037FA	19.4401	-10 < ITA <28	2	10< ITA <28	Tan	(30.61, −4.63)	6	4.42–19.57 and 17.15–29.57	F and E
038FA	18.1275	-10 < ITA <28	2	10< ITA <28	Tan	(30.61, −4.63)	6	4.42–19.57 and 17.15–29.57	F and E
039FA	38.9559	ITA >28	1	28 < ITA <41	Intermediate	(57.53, 30.61)	5	35.88–47.81 and 38.79–48.73	C and B
040FA	28.5085	ITA >28	1	28 < ITA <41	Intermediate	(30.61, −4.63)	6	17.15–29.57 and 27.67–39.04	E and D
