## Supplementary Table 4 for "A Versatile, Spectrophotometer-Based, Quantitative, Visual, Bias-Reducing Method for Human Skin Colour Measurement and Classification"

### Sheet: Sheet1
Table S4 Skin colour type on RUA for 40 patients on EHSCS, ITA and MSK scales
Subject/Measured Position	ITA	ITA to EHSCS	EHSCS scale	ITA Scale	ITA Scale	ITA to MST (Ulrich)	MST (Ulrich)	ITA to MST (Lipnick Q1 to Q3)	MST (Lipnick Q1 to Q3)
001RUA	-34.8682	-50 < ITA <-30	4	-50< ITA <-30	Dark	(−4.63, −37.77)	7	−54.51 to −28.67	H
002RUA	-14.5117	-30 < ITA <-10	3	10< ITA <28	Tan	(−4.63, −37.77)	7	−23.32 to −5.61	G
003RUA	63.0213	ITA >28	1	ITA >55	Very Light	(68.24, 57.53)	4	Above 43.94–56.15	Above A
004RUA	34.0256	ITA >28	1	28 < ITA <41	Intermediate	(57.53, 30.61)	5	27.67–39.04	D
005RUA	-2.51075	-10 < ITA <28	2	-30< ITA <10	Brown	(30.61, −4.63)	6	Between −23.32 to −5.61 and 4.42–19.57	Between G and F
006RUA	31.5157	ITA >28	1	28 < ITA <41	Intermediate	(57.53, 30.61)	5	27.67–39.04	D
007RUA	11.8708	-10 < ITA <28	2	10< ITA <28	Tan	(30.61, −4.63)	6	4.42–19.57	F
008RUA	48.0414	ITA >28	1	41 < ITA <55	Light	(57.53, 30.61)	5	38.79–48.73 and 43.94–56.15	B and A
009RUA	31.4356	ITA >28	1	28 < ITA <41	Intermediate	(57.53, 30.61)	5	27.67–39.04	D
010RUA	64.8974	ITA >28	1	ITA >55	Very Light	(68.24, 57.53)	4	Above 43.94–56.15	Above A
011RUA	0.337704	-10 < ITA <28	2	-30< ITA <10	Brown	(30.61, −4.63)	6	Between −23.32 to −5.61 and 4.42–19.57	Between G and F
012RUA	45.7415	ITA >28	1	41 < ITA <55	Light	(57.53, 30.61)	5	35.88–47.81 and 38.79–48.73	C and B
013RUA	25.5396	-10 < ITA <28	2	10< ITA <28	Tan	(30.61, −4.63)	6	17.15–29.57	E
014RUA	61.273	ITA >28	1	ITA >55	Very Light	(68.24, 57.53)	4	Above 43.94–56.15	Above A
015RUA	62.7596	ITA >28	1	ITA >55	Very Light	(68.24, 57.53)	4	Above 43.94–56.15	Above A
016RUA	-21.3834	-30 < ITA <-10	3	-30< ITA <10	Brown	(−4.63, −37.77)	7	−23.32 to −5.61	G
017RUA	27.7164	ITA >28	1	28 < ITA <41	Intermediate	(30.61, −4.63)	6	17.15–29.57 and 27.67–39.04	E and D
018RUA	41.1568	ITA >28	1	28 < ITA <41	Intermediate	(57.53, 30.61)	5	35.88–47.81 and 38.79–48.73	C and B
019RUA	59.268	ITA >28	1	ITA >55	Very Light	(68.24, 57.53)	4	Above 43.94–56.15	Above A
020RUA	4.73337	-10 < ITA <28	2	-30< ITA <10	Brown	(30.61, −4.63)	6	4.42–19.57	F
021RUA	38.546	ITA >28	1	28 < ITA <41	Intermediate	(57.53, 30.61)	5	35.88–47.81	C
022RUA	62.8965	ITA >28	1	ITA >55	Very Light	(68.24, 57.53)	4	Above 43.94–56.15	Above A
023RUA	20.261	-10 < ITA <28	2	10< ITA <28	Tan	(30.61, −4.63)	6	17.15–29.57	E
024RUA	41.0605	ITA >28	1	28 < ITA <41	Intermediate	(57.53, 30.61)	5	35.88–47.81 and 38.79–48.73	C and B
025RUA	19.5996	-10 < ITA <28	2	10< ITA <28	Tan	(30.61, −4.63)	6	17.15–29.57	E
026RUA	44.9997	ITA >28	1	41 < ITA <55	Light	(57.53, 30.61)	5	35.88–47.81 and 38.79–48.73	C and B
027RUA	0.385509	-10 < ITA <28	2	-30< ITA <10	Brown	(30.61, −4.63)	6	Between −23.32 to −5.61 and 4.42–19.57	Between G and F
028RUA	8.59238	-10 < ITA <28	2	-30< ITA <10	Brown	(30.61, −4.63)	6	4.42–19.57	F
029RUA	-0.750346	-10 < ITA <28	2	-30< ITA <10	Brown	(30.61, −4.63)	6	Between −23.32 to −5.61 and 4.42–19.57	Between G and F
030RUA	-19.5713	-30 < ITA <-10	3	-30< ITA <10	Brown	(−4.63, −37.77)	7	−23.32 to −5.61	G
031RUA	-6.90223	-10 < ITA <28	2	-30< ITA <10	Brown	(−4.63, −37.77)	7	−23.32 to −5.61	G
032RUA	59.6514	ITA >28	1	ITA >55	Very Light	(68.24, 57.53)	4	Above 43.94–56.15	Above A
033RUA	18.1527	-10 < ITA <28	2	10< ITA <28	Tan	(30.61, −4.63)	6	4.42–19.57 and 17.15–29.57	F and E
034RUA	-20.4445	-30 < ITA <-10	3	-30< ITA <10	Brown	(−4.63, −37.77)	7	−23.32 to −5.61	G
035RUA	3.92272	-10 < ITA <28	2	-30< ITA <10	Brown	(30.61, −4.63)	6	Between −23.32 to −5.61 and 4.42–19.57	Between G and F
036RUA	-12.2648	-30 < ITA <-10	3	10< ITA <28	Tan	(−4.63, −37.77)	7	−23.32 to −5.61	G
037RUA	52.6451	ITA >28	1	41 < ITA <55	Light	(57.53, 30.61)	5	43.94–56.15	A
038RUA	36.8699	ITA >28	1	28 < ITA <41	Intermediate	(57.53, 30.61)	5	27.67–39.04 and 35.88–47.81	D and C
039RUA	59.2585	ITA >28	1	ITA >55	Very Light	(68.24, 57.53)	4	above 43.94–56.15	above A
040RUA	38.4408	ITA >28	1	28 < ITA <41	Intermediate	(57.53, 30.61)	5	27.67–39.04 and 35.88–47.81	D and C
