## Supplementary Table 5 for "A Versatile, Spectrophotometer-Based, Quantitative, Visual, Bias-Reducing Method for Human Skin Colour Measurement and Classification"

### Sheet: Sheet1
Table S5 Skin colour type on FH, FA and RUA for 40 patients based on EHSCS, ITA, MST, FSP and Pantone colour scales
Subject ID	ITA FH	ITA FA	ITA RUA		EHSCS scale FH	ITA Scale FH	MST (Ulrich) FH	MST (Lipnick Q1 to Q3) FH	FSP (Self-classified)	FSP (Evaluator Classification)	Pantone SkinTone Guide (FH)		EHSCS scale FA	ITA Scale FA	MST (Ulrich) FA	MST (Lipnick Q1 to Q3) FA	FSP (Self-classified)	FSP (Evaluator Classification)	Pantone SkinTone Guide (FA)		EHSCS scale RUA	ITA Scale RUA	MST (Ulrich) RUA	MST (Lipnick Q1 to Q3) RUA	FSP (Self-classified)	FSP (Evaluator Classification)	Pantone SkinTone Guide (RUA)
003	37.0258	49.5847	63.0213		1	Intermediate	5	D and C	1	1	3R02SP		1	Light	5	A	1	1	3Y01SP		1	Very Light	4	Above A	1	1	1Y01SP
010	45.023	41.5741	64.8974		1	Light	5	E	3	3	3R02SP		1	Intermediate	5	C and B	3	3	5Y01SP		1	Very Light	4	Above A	3	3	1Y01SP
012	44.2869	21.4493	45.7415		1	Light	5	C and B	3	3	5R06SP		2	Tan	6	E	3	3	1R06SP		1	Light	5	C and B	3	3	1Y01SP
014	42.517	55.0479	61.273		1	Intermediate	5	B and A	1	1	5R07SP		1	Very Light	5	A	1	1	1Y01SP		1	Very Light	4	Above A	1	1	1Y00SP
015	39.475	33.0131	62.7596		1	Intermediate	5	C and B	2	2	5R07SP		1	Intermediate	5	D	2	2	3Y05SP		1	Very Light	4	Above A	2	2	1Y01SP
017	29.2868	37.1374	27.7164		1	Intermediate	6	D	3	3	4Y07SP		1	Intermediate	5	D and C	3	3	6Y02SP		1	Intermediate	6	E and D	3	3	6Y01SP
018	28.3575	-17.335	41.1568		1	Intermediate	6	D	4	4	2Y06SP		3	Brown	7	G	4	4	1R09SP		1	Intermediate	5	C and B	4	4	3Y02SP
019	33.0054	43.5165	59.268		1	Intermediate	5	D	3	3	4R06SP		1	Intermediate	5	B	3	3	1R03SP		1	Very Light	4	Above A	3	3	1Y00SP
021	40.3631	31.7671	38.546		1	Intermediate	5	B and A	3	3	4R06SP		1	Intermediate	5	D	3	3	1R06SP		1	Intermediate	5	C	3	3	2Y03SP
032	39.3921	-12.45	59.6514		1	Intermediate	5	C and B	3	3	3R05SP		3	Brown	7	G	3	3	1R08SP		1	Very Light	4	Above A	3	3	2Y00SP
037	33.9784	19.4401	52.6451		1	Intermediate	5	D	3	3	1R07SP		2	Tan	6	F and E	3	3	1R07SP		1	Light	5	A	3	3	1Y01SP
039	32.0585	38.9559	59.2585		1	Intermediate	5	D	4	4	5R07SP		1	Intermediate	5	C and B	4	4	1Y05SP		1	Very Light	4	above A	4	4	1Y00SP
040	34.3647	28.5085	38.4408		1	Intermediate	5	D	5	5	2Y04SP		1	Intermediate	6	E and D	5	5	1Y0FSP		1	Intermediate	5	D and C	5	5	4YO1SP
004	15.8769	29.9321	34.0256		2	Tan	6	F and E	3	3	1R08SP		2	Tan	6	D	3	3	1R04SP		1	Intermediate	5	D	3	3	4Y01SP
005	-1.74893	-4.45507	-2.51075		2	Brown	6	Between G and F	5	5	2Y11SP		2	Brown	7	Between G and F	5	5	3Y11SP		2	Brown	6	Between G and F	5	5	2Y10SP
006	3.51401	15.0752	31.5157		2	Brown	6	Between G and F	4	3	2Y11SP		2	Tan	6	F	4	3	4Y07SP		1	Intermediate	5	D	4	3	2Y06SP
007	-3.37124	12.1271	11.8708		2	Brown	6	Between G and F	5	5	1Y12SP		2	Tan	6	F	5	5	4Y09SP		2	Tan	6	F	5	5	4Y08SP
008	0.242147	5.76002	48.0414		2	Tan	6	Between G and F	3	3	1R08SP		2	Brown	6	F	3	3	3Y09SP		1	Light	5	B and A	3	3	4YO6SP
009	27.1509	28.2059	31.4356		2	Tan	6	E	5	4	2R08SP		2	Tan	6	E and D	5	4	3Y06SP		1	Intermediate	5	D	5	4	3Y06SP
013	3.52635	3.94387	25.5396		2	Brown	6	Between G and F	4	4	1Y11SP		2	Brown	6	Between G and F	4	4	2Y10SP		2	Tan	6	E	4	4	5Y07SP
022	10.7349	-1.34374	62.8965		2	Brown	6	F	3	3	3R07SP		2	Brown	6	Between G and F	3	3	2Y05SP		1	Very Light	4	Above A	3	3	1Y01SP
024	24.1322	10.7772	41.0605		2	Tan	6	E	5	5	1R07SP		2	Tan	6	F	5	5	6Y01SP		1	Intermediate	5	C and B	5	5	4Y01SP
025	17.7057	18.866	19.5996		2	Tan	6	F and E	5	5	1R09SP		2	Tan	6	F and E	5	5	5Y07SP		2	Tan	6	E	5	5	4Y07SP
026	11.2486	43.5329	44.9997		2	Brown	6	F	5	5	1R09SP		1	Light	5	C and B	5	5	5Y01SP		1	Light	5	C and B	5	5	4Y01SP
028	-4.12146	14.276	8.59238		2	Brown	7	Between G and F	4	4	1Y11SP		2	Tan	6	F	4	4	4Y08SP		2	Brown	6	F	4	4	3Y07SP
038	22.0886	18.1275	36.8699		2	Tan	6	E	4	4	1Y08SP		2	Tan	6	F and E	4	4	5Y07SP		1	Intermediate	5	D and C	4	4	5Y01SP
011	-10.6761	-7.31092	0.337704		3	Brown	7	G	6	6	1R11SP		2	Brown	7	G	6	6	3Y10SP		2	Brown	6	Between G and F	6	6	5Y07SP
020	-15.0706	-5.55417	4.73337		3	Brown	7	G	5	5	1Y12SP		2	Brown	7	Between G and F	5	5	2R09SP		2	Brown	6	F	5	5	1R09SP
023	-16.5352	-27.2395	20.261		3	Brown	7	G	5	5	2R10SP		3	Brown	7	Between H and G	5	5	2Y07SP		2	Tan	6	E	5	5	1Y06SP
027	-9.23879	-14.4285	0.385509		3	Brown	7	G	5	5	1Y11SP		3	Brown	7	G	5	5	1R10SP		2	Brown	6	Between G and F	5	5	3Y08SP
030	-31.1793	-35.5338	-19.5713		3	Brown	7	H	6	6	1R12SP		4	Dark	7	H	6	6	1R12SP		3	Brown	7	G	6	6	2Y09SP
031	-28.0725	-43.1035	-6.90223		3	Brown	7	Between H and G	6	6	1Y12SP		4	Dark	8	I and H	6	6	1R12SP		2	Brown	7	G	6	6	1Y08SP
033	-22.7717	3.19954	18.1527		3	Brown	7	G	5	5	1R12SP		2	Brown	6	Between G and F	5	5	1R08SP		2	Tan	6	F and E	5	5	2Y07SP
035	-28.9265	-20.0115	3.92272		3	Brown	7	H	6	6	1R12SP		3	Brown	7	G	6	6	1Y09SP		2	Brown	6	Between G and F	6	6	4Y08SP
016	-36.5129	-29.0694	-21.3834		4	Dark	7	H	5	5	1R13SP		3	Brown	7	H	5	5	1Y11SP		3	Brown	7	G	5	5	1Y10SP
029	-45.6742	-12.7885	-0.750346		4	Dark	8	I	5	5	1R13SP		3	Brown	7	G	5	5	3Y10SP		2	Brown	6	Between G and F	5	5	3Y09SP
036	-47.2292	-32.2906	-12.2648		4	Dark	8	H	6	6	3R14SP		4	Dark	7	H	6	6	1R13SP		3	Tan	7	G	6	6	2Y08SP
001	-67.7356	-42.2566	-34.8682		5	Very Dark	9	Between I and J	6	6	1Y14.5SP		4	Dark	7	I	6	6	3Y11SP		4	Dark	7	H	6	6	2Y11SP
002	-69.2854	-35.4094	-14.5117		5	Very Dark	9	Between I and J	5	6	2R15SP		4	Dark	7	H	5	6	1Y13SP		3	Tan	7	G	5	6	1Y10SP
034	-53.8354	-49.8646	-20.4445		5	Very Dark	8	H	6	6	2R14SP		4	Dark	8	I and H	6	6	1R14SP		3	Brown	7	G	6	6	3Y11SP
